# Health care utilization of fine-scale identity by descent clusters in a Los Angeles biobank

**DOI:** 10.1101/2022.07.12.22277520

**Authors:** Christa Caggiano, Arya Boudaie, Ruhollah Shemirani, Ella Petter, Alec Chiu, Ruth Johnson, Defne Ercelen, Bogdan Pasaniuc, Eimear Kenny, Jonathan Shortt, Chris Gignoux, Brunilda Balliu, Valerie Arboleda, Gillian Belbin, Noah Zaitlen

## Abstract

An individual’s disease risk is affected by the populations that they belong to, due to shared genetics and shared environment. The study of fine-scale populations in clinical care will be important for reducing health disparities and for developing personalized treatments. In this work, we developed a novel health monitoring system, which leverages biobank data and electronic medical records from over 40,000 UCLA patients. Using identity by descent (IBD), we analyzed one type of fine-scale population, an IBD cluster. In total, we identified 376 IBD clusters, including clusters characterized by the presence of many significantly understudied communities, such as Lebanese Christians, Iranian Jews, Armenians, and Gujaratis. Our analyses identified thousands of novel associations between IBD clusters and clinical diagnoses, physician offices, utilization of specific medical specialties, pathogenic allele frequencies, and changes in diagnosis frequency over time. To enhance the impact of the research and engage the broader community, we provide a web portal to query our results: www.ibd.la
