## Supplemental Data 1 for "Health care utilization of fine-scale identity by descent clusters in a Los Angeles biobank"

### Sheet: Supplementary_Data_1
Population	Reference Sample and Count
European Non-Jewish	[('Finnish', '(101)'), ('UtahEuropean', '(97)'), ('GreatBritish', '(66)'), ('Russian', '(25)'), ('French', '(24)'), ('Iberian', '(16)'), ('Adygei', '(15)'), ('BergamoItalian', '(10)'), ('Uygur', '(8)'), ('Punjabi', '(4)'), ('Tlingit', '(2)'), ('Xibo', '(2)'), ('North_Ossetian', '(2)'), ('Icelandic', '(2)'), ('Toscani', '(2)'), ('Bergamo', '(2)'), ('Mansi', '(2)'), ('Tubalar', '(2)'), ('Georgian',…
Central/South American	[('Iberian', '(89)'), ('Peruvians', '(85)'), ('MexicanAmerican', '(64)'), ('Basque', '(23)'), ('Maya', '(19)'), ('Colombians', '(12)'), ('Mixe', '(3)'), ('Quechua', '(3)'), ('Saharawi', '(2)'), ('Zapotec', '(2)'), ('Australian', '(2)'), ('Mixtec', '(2)'), ('Spanish', '(2)'), ('Mayan', '(2)'), ('Karitiana', '(1)'), ('Chane', '(1)'), ('Bengali', '(1)'), ('French', '(1)')]
Ashkenazi Jewish	[('French', '(2)'), ('Finnish', '(1)')]
Black/African American I	[('AfricanCaribbean', '(94)'), ('AfricanAmericans', '(45)'), ('Esan', '(1)'), ('SriLankan', '(1)'), ('BantuHerero', '(1)'), ('Khomani_San', '(1)'), ('Mozabite', '(1)')]
Chinese	[('SouthernHanChinese', '(97)'), ('HanChinese', '(89)'), ('Han', '(31)'), ('Miao', '(10)'), ('Tujia', '(9)'), ('Naxi', '(8)'), ('NorthernHan', '(8)'), ('Cambodian', '(6)'), ('Bengali', '(3)'), ('Tu', '(3)'), ('Yi', '(2)'), ('Kinh', '(2)'), ('ChineseDai', '(1)'), ('Korean', '(1)'), ('Mongolian', '(1)'), ('Burmese', '(1)')]
Filipino	[('Igorot', '(2)'), ('Ami', '(2)'), ('Atayal', '(1)'), ('Hawaiian', '(1)')]
Japanese	[('Japanese', '(131)'), ('HanChinese', '(1)')]
Korean	[('HanChinese', '(7)'), ('Xibo', '(1)'), ('Japanese', '(1)'), ('Korean', '(1)'), ('Tu', '(1)'), ('Mongolian', '(1)')]
Armenian	[('Armenian', '(2)'), ('Turkish', '(1)')]
Iranian Non-Jewish	[('Iranian', '(1)')]
Punjabi + Bengali	[('Bengali', '(76)'), ('Punjabi', '(30)'), ('Pathan', '(19)'), ('Gujarati', '(7)'), ('SriLankan', '(2)')]
Puerto Rican	[('PuertoRican', '(104)')]
Black/African American III	[('Yoruba', '(129)'), ('Esan', '(100)'), ('Bedouin', '(2)'), ('AfricanAmericans', '(1)')]
Telugu	[('IndianTelugu', '(96)'), ('SriLankan', '(12)'), ('Punjabi', '(3)'), ('Bengali', '(2)'), ('Brahmin', '(2)'), ('Madiga', '(2)'), ('Irula', '(2)'), ('Mala', '(2)'), ('Lezgin', '(1)'), ('Kapu', '(1)')]
Vietnamese	[('ChineseDai', '(84)'), ('Dai', '(9)'), ('Cambodian', '(1)'), ('Thai', '(1)')]
Iranian Jewish	[('Iraqi_Jew', '(2)'), ('Yemenite_Jew', '(1)')]
Lebanese Christian	[('Druze', '(2)')]
Pakistani	[('Brahui', '(25)'), ('Makrani', '(25)'), ('Balochi', '(22)'), ('Sindhi', '(18)'), ('Iranian', '(1)'), ('SriLankanTamil', '(1)'), ('Pathan', '(1)')]
Gujarati I	[('Gujarati', '(13)'), ('Punjabi', '(2)'), ('Iberian', '(2)'), ('Somali', '(1)'), ('SriLankan', '(1)')]
Gujarati II	[('Gujarati', '(72)')]
Sindhi	[('Sindhi', '(6)'), ('Gujarati', '(3)'), ('Punjabi', '(2)')]
Egyptian Christian	[]
Colombian	[('Colombians', '(26)')]
Pacific Isalnder	[('Maori', '(1)')]
Black/African American III	[('AfricanAmericans', '(3)'), ('AfricanCaribbean', '(1)')]
Arab	[('Bedouin', '(3)')]
